# Sex-stratified analysis of the potential association between *PGLYRP2* rs892145 variant and Parkinson’s disease across diverse ancestral populations

**DOI:** 10.1101/2025.07.23.25331993

**Authors:** Cesar Luis Avila, Henry Mauricio Chaparro-Solano, Valentina Quintana-Peña, Kajsalisa Åberg, Kajsa Atterling Brolin, Global Parkinson’s Genetics Program (GP2)

## Abstract

Variants in *PGLYRP2*, particularly rs892145-T, have been suggested as Parkinson’s disease (PD) risk factors. We analyzed data from 48,458 PD patients and 24,670 controls across diverse ancestries. Contrary to previous findings on smaller datasets, no significant sex-dependent effect of rs892145-T was observed across all ancestries. Gene-based analyses identified another variant, rs959117-T, as nominally associated with PD in AAC females (OR=0.65, 95%CI:0.50-0.85, p=1.70E-03), but it did not survive correction for multiple testing (Bonferroni p=0.10). Overall, our results show no association between *PGLRYP2* and PD.

**Highlights:**

- No significant association was found in burden analysis between PGLYRP2 and PD.
- Sex-stratified analysis showed no association between rs892145-T and PD across all ancestries.
- The rs959117-T genetic variant might provide a protective effect against PD in females of African American and Caribbean ancestry.
