## Supplementary Material for "Sex-stratified analysis of the potential association between *PGLYRP2* rs892145 variant and Parkinson’s disease across diverse ancestral populations"

### Sheet: Supplementary table 1
Supplementary table 1: Summary statistics of the GP2 imputed genotyping and AMP-PD whole genome sequencing datasets.
Cohort	Ancestry	# Controls				# PD
		All	Age (Mean ± SD)	Male (%)	Female (%)	All	Age (Mean ± SD)	Male (%)	Female (%)
AMP-PD	EUR	2835	69.15 ± 13.01	1376 (48.5)	1459 (51.5)	2251	64.09 ± 9.45	1427 (63.4)	824 (36.6)
GP2	AAC	794	63.6 ± 12.8	285 (35.9)	509 (64.1)	554	67.6 ± 11.1	342 (61.7	212 (38.3)
	AFR	4373	61.5 ± 11.9	2259 (52.3)	2114 (47.7)	2690	65.4 ± 10.2	1874 (69.7)	816 (30.3)
	AJ	287	67.2 ± 10.7	150 ( 63.1)	137 (37.0)	1942	70.7 ± 9.6	1298 (66.8)	644 (33.2)
	AMR	1394	59.7 ± 8.8	483 (34.6)	911 (65.4)	2296	63.6 ± 12.2	1321 (59.3)	905 (40.7)
	CAS	1314	60.2 ± 9.5	491 (37.4)	823 (62.3)	1012	62.1 ± 11.3	471 (46.5)	541 (53.5)
	EAS	1808	62.7 ± 11.3	833 (46.1)	975 (53.9)	3803	68.1 ± 9.9	2024 (53.2)	1779 (46.8)
	EUR	12206	63.1 ± 13.3	5580 (45.7)	6626 (54.3)	34293	67.7 ± 10.5	21506 (62.7)	12787 (37.3)
	MDE	2102	57.9 ± 14.3	846 (40.2)	1256 (59.8)	1170	63.7 ± 11.1	693 (59.2)	477 (40.8)
	SAS	392	55.9 ± 13.2	243 (62.0)	149 ( 38.0)	698	65.4 ± 10.6	448 (64.2)	250 (35.8)
Abbreviations: PD, Parkinson's disease; EUR, European; AAC, African American; AFR, African; AJ, Ashkenazi Jews; AMR, Admixed American/Latin American; CAS, Central Asian; EAS, East Asian; MDE, Middle Eastern; SAS, South Asian; GP2, Global Parkinson's Genetics Program; AMP-PD, Accelerating Medicines Partnership - Parkinson Disease; SD, standard deviation

### Sheet: Supplementary table 2
Supplementary table 2: Power calculations for the different ancestry groups
	Ancestry group
	AAC	AFR	AJ	AMR	CAS	EAS	EUR	MDE	SAS	AMP-PD
Cases (N)	554	2690	1942	2296	1012	3803	34293	1170	698	2251
Controls (N)	794	4373	287	1394	1314	1808	12206	2102	392	2835
Allele frequency	Power for odds ratio = 1.16
0.001	0.052	0.059	0.051	0.055	0.053	0.057	0.102	0.054	0.051	0.057
0.01	0.067	0.142	0.065	0.099	0.081	0.12	0.555	0.091	0.064	0.121
0.02	0.085	0.235	0.079	0.148	0.112	0.191	0.837	0.131	0.078	0.192
0.03	0.102	0.323	0.093	0.196	0.143	0.26	0.947	0.172	0.091	0.261
0.04	0.118	0.406	0.107	0.243	0.173	0.325	0.984	0.211	0.104	0.327
0.05	0.135	0.48	0.12	0.288	0.202	0.386	0.995	0.249	0.117	0.389
0.06	0.151	0.546	0.133	0.331	0.231	0.443	0.999	0.286	0.13	0.446
0.07	0.166	0.605	0.145	0.371	0.258	0.494	1	0.321	0.142	0.498
0.08	0.181	0.656	0.158	0.409	0.284	0.541	1	0.354	0.154	0.545
0.09	0.196	0.701	0.169	0.445	0.309	0.584	1	0.385	0.165	0.588
0.1	0.21	0.74	0.181	0.478	0.334	0.622	1	0.415	0.176	0.626
0.12	0.237	0.801	0.202	0.537	0.378	0.687	1	0.469	0.197	0.691
0.15	0.273	0.866	0.231	0.61	0.437	0.761	1	0.539	0.226	0.765
0.17	0.295	0.895	0.249	0.649	0.471	0.798	1	0.577	0.243	0.802
0.2	0.324	0.925	0.272	0.698	0.514	0.839	1	0.626	0.266	0.844
0.25	0.363	0.954	0.303	0.755	0.571	0.884	1	0.686	0.297	0.889
0.3	0.392	0.968	0.325	0.792	0.61	0.91	1	0.727	0.32	0.914
0.35	0.412	0.976	0.34	0.814	0.636	0.924	1	0.752	0.335	0.929
0.4	0.423	0.979	0.347	0.825	0.65	0.931	1	0.767	0.344	0.936
0.45	0.427	0.981	0.348	0.828	0.655	0.933	1	0.771	0.346	0.938
0.5	0.424	0.98	0.344	0.824	0.651	0.93	1	0.768	0.342	0.935
Allele frequency	Power for odds ratio = 1.46
0.001	0.063	0.115	0.062	0.087	0.072	0.104	0.457	0.079	0.061	0.102
0.01	0.178	0.644	0.169	0.42	0.281	0.56	1	0.344	0.158	0.551
0.02	0.304	0.903	0.285	0.69	0.488	0.839	1	0.588	0.263	0.831
0.03	0.418	0.977	0.39	0.845	0.647	0.946	1	0.753	0.361	0.942
0.04	0.517	0.995	0.482	0.924	0.761	0.983	1	0.856	0.448	0.981
0.05	0.6	0.999	0.561	0.963	0.839	0.994	1	0.917	0.525	0.994
0.06	0.67	1	0.627	0.982	0.892	0.998	1	0.952	0.59	0.998
0.07	0.727	1	0.683	0.991	0.928	0.999	1	0.972	0.647	0.999
0.08	0.774	1	0.729	0.996	0.951	1	1	0.984	0.694	1
0.09	0.812	1	0.767	0.998	0.966	1	1	0.99	0.734	1
0.1	0.843	1	0.799	0.999	0.977	1	1	0.994	0.768	1
0.12	0.889	1	0.847	1	0.989	1	1	0.998	0.821	1
0.15	0.93	1	0.894	1	0.996	1	1	0.999	0.874	1
0.17	0.947	1	0.914	1	0.997	1	1	1	0.897	1
0.2	0.964	1	0.934	1	0.999	1	1	1	0.921	1
0.25	0.977	1	0.952	1	1	1	1	1	0.943	1
0.3	0.983	1	0.959	1	1	1	1	1	0.954	1
0.35	0.986	1	0.962	1	1	1	1	1	0.958	1
0.4	0.986	1	0.96	1	1	1	1	1	0.957	1
0.45	0.985	1	0.955	1	1	1	1	1	0.953	1
0.5	0.982	1	0.945	1	1	1	1	1	0.945	1
Abbreviations: PD, Parkinson's disease; EUR, European; AAC, African American; AFR, African; AJ, Ashkenazi Jews; AMR, Admixed American/Latin American; CAS, Central Asian; EAS, East Asian; MDE, Middle Eastern; SAS, South Asian; GP2, Global Parkinson's Genetics Program; AMP-PD, Accelerating Medicines Partnership - Parkinson Disease

### Sheet: Supplementary table 3
Supplementary table 3: PGLYRP2 variants identified in GP2 imputed genotyping and AMP-PD whole genome sequencing data
Cohort	Ancestry	Total Variants	Intronic	3’-UTR	5’-UTR	Coding
						Stopgain	Synonymous	Nonsynonymous
AMP-PD	EUR	150	115	8	0	0	8	19
GP2	AAC	130	100	4	1	0	10	15
	AFR	200	160	5	2	0	12	21
	AJ	70	52	2	0	0	6	10
	AMR	145	108	7	2	0	10	18
	CAS	92	70	3	0	1	6	12
	EAS	108	82	3	0	1	6	16
	EUR	337	253	11	4	2	22	45
	MDE	116	82	3	1	1	11	18
	SAS	76	57	3	1	0	6	9
Abbreviations: PD, Parkinson's disease; EUR, European; AAC, African American; AFR, African; AJ, Ashkenazi Jews; AMR, Admixed American/Latin American; CAS, Central Asian; EAS, East Asian; MDE, Middle Eastern; SAS, South Asian; GP2, Global Parkinson's Genetics Program; AMP-PD, Accelerating Medicines Partnership - Parkinson Disease; UTR, Untranslated region

### Sheet: Supplementary table 4
Supplementary table 4: Cumulative test of variants in PGLYRP2 and Parkinson's disease
Cohort	Ancestry	Coding Variants			MAF < 3%			Potentially Functional			Loss of Function
		N Variants	Skat p-value	SkatO p-value	N Variants	Skat p-value	SkatO p-value	N Variants	Skat p-value	SkatO p-value	N Variants	Skat p-value	SkatO p-value
AMP-PD	EUR	19	0.744745	0.375228	114	0.987437	1	35	0.77244	0.659185	0	NA	NA
GP2	AAC	15	0.881425	1	80	0.558617	0.780401	29	0.249762	0.286009	0	NA	NA
	AFR	22	0.603851	0.696111	141	0.150717	0.263774	40	0.643688	0.542694	0	NA	NA
	AJ	10	0.202263	0.272018	26	0.323275	0.500052	18	0.415891	0.145288	0	NA	NA
	AMR	19	0.815677	1	110	0.084175	0.144887	36	0.471153	0.550028	0	NA	NA
	CAS	13	0.887808	0.755587	60	0.57852	0.448215	22	0.995661	1	1	0.54	0.54
	EAS	18	0.833985	0.752023	69	0.849839	0.789598	25	0.909183	0.810481	1	0.22	0.22
	EUR	47	0.0919954	0.103542	268	0.153886	0.235966	82	0.072205	0.077619	2	NA	NA
	MDE	20	0.537821	0.441614	82	0.025559	0.032651	34	0.282719	0.196346	1	0.94	0.94
	SAS	9	0.145853	0.232349	33	0.447667	0.651835	18	0.185454	0.287786	0	NA	NA
Burden tests were assessed for coding (variants annotated as frameshift, nonframeshift, startloss, stoploss, stopgain, splicing, or missense), loss of function (variants annotated as frameshift, startloss, stopgain, or splicing), potentially functional variants (variants annotated as frameshift, nonframeshift, startloss, stoploss, stopgain, splicing, missense, exonic, untranslated region at the 5…

### Sheet: Supplementary table 5
Supplementary table 5: Hardy-Weinberg equilibrium (HWE) calculation for rs892145 in the control group
Ancestry	p-value
AAC	0.940335
AFR	0.354998
AJ	1
AMR	0.140059
CAS	0.813253
EAS	0.00382472
EUR	0.00415011
MDE	0.268305
SAS	0.803936
AMP-PD	0.418
Abbreviations: EUR, European; AAC, African American; AFR, African; AJ, Ashkenazi Jews; AMR, Admixed American/Latin American; CAS, Central Asian; EAS, East Asian; MDE, Middle Eastern; SAS, South Asian; GP2, Global Parkinson's Genetics Program; AMP-PD, Accelerating Medicines Partnership - Parkinson Disease

### Sheet: Supplementary table 6
Supplementary table 6: Genotype, allele frequencies and logistic regression output of rs892145
Ancestry	Genotype	PD (N)	Control (N)	Carrier freq. (PD)	Carrier freq. (Controls)	Allele	Allele freq. (PD)	Allele freq. (Control)	OR	95% CI	p-value	Bonf.
AAC	A/A	224	296	0.414048	0.373737	A	0.627542	0.612374	1	Ref.	NA	NA
	A/T	231	378	0.426987	0.477273	T	0.372458	0.387626	1.001	0.854-1.186	0.99	1
	T/T	86	118	0.158965	0.14899
AFR	A/A	951	1537	0.363116	0.358944	A	0.59832	0.602055	1	Ref.	NA	NA
	A/T	1232	2082	0.470409	0.486221	T	0.40168	0.397945	0.974	0.905-1.048	0.48	1
	T/T	436	663	0.166476	0.154834
AJ	A/A	913	115	0.494851	0.465587	A	0.7	0.684211	1	Ref.	NA	NA
	A/T	757	108	0.410298	0.437247	T	0.3	0.315789	0.908	0.741-1.112	0.35	1
	T/T	175	24	0.0948509	0.097166
AMR	A/A	913	661	0.422294	0.490356	A	0.652405	0.693991	1	Ref.	NA	NA
	A/T	995	549	0.460222	0.40727	T	0.347595	0.306009	0.98	0.865-1.111	0.75	1
	T/T	254	138	0.117484	0.102374
CAS	A/A	364	511	0.385185	0.391871	A	0.626455	0.624617	1	Ref.	NA	NA
	A/T	456	607	0.48254	0.465491	T	0.373545	0.375383	0.999	0.880-1.135	0.99	1
	T/T	125	186	0.132275	0.142638
EAS	A/A	1518	733	0.427485	0.413657	A	0.654041	0.655192	1	Ref.	NA	NA
	A/T	1609	856	0.453112	0.48307	T	0.345959	0.344808	0.988	0.899-1.085	0.8	1
	T/T	424	183	0.119403	0.103273
EUR	A/A	11990	4319	0.396311	0.402179	A	0.633288	0.639212	1	Ref.	NA	NA
	A/T	14339	5091	0.473954	0.474066	T	0.366712	0.360788	1.026	0.992-1.061	0.14	1
	T/T	3925	1329	0.129735	0.123755
MDE	A/A	480	896	0.434783	0.429119	A	0.658514	0.650862	1	Ref.	NA	NA
	A/T	494	926	0.447464	0.443487	T	0.341486	0.349138	0.968	0.852-1.099	0.61	1
	T/T	130	266	0.117754	0.127395
SAS	A/A	284	200	0.502655	0.515464	A	0.70354	0.716495	1	Ref.	NA	NA
	A/T	227	156	0.40177	0.402062	T	0.29646	0.283505	1.08	0.871-1.339	0.48	1
	T/T	54	32	0.0955752	0.0824742
AMP-PD	A/A	908	1132	0.403376	0.399295	A	0.633718	0.634744	1	Ref.	NA	NA
	A/T	1037	1335	0.460684	0.470899	T	0.366282	0.365256	0.986	0.904 - 1.076	0.753	1
	T/T	306	368	0.13594	0.129806
Abbreviations: PD, Parkinson's disease; EUR, European; AAC, African American; AFR, African; AJ, Ashkenazi Jews; AMR, Admixed American/Latin American; CAS, Central Asian; EAS, East Asian; MDE, Middle Eastern; SAS, South Asian; GP2, Global Parkinson's Genetics Program; AMP-PD, Accelerating Medicines Partnership - Parkinson Disease; OR, Odds ratio; CI, Confidence interval; Bonf., Bonferroni adjusted…

### Sheet: Supplementary table 7
Supplementary table 7: Association of PGLYRP2 rs892145 (chr19:15475861:A:T_T) and its interaction with sex across ancestries
Ancestry	Main Effect of rs892145			Main Effect of Sex (Reference: Female)			Interaction (Sex × Variant)													0
	OR	95% CI	p-value	OR	95% CI	p-value	OR	95% CI	p-value
AAC	0.829	0.648 - 1.057	0.133	2.15	1.519 - 3.053	1.71e-05	1.448	1.030 - 2.042	0.034
AFR	0.963	0.853 - 1.087	0.544	1.942	1.655 - 2.282	5.59e-16	1.018	0.875 - 1.185	0.819
AJ	1.065	0.778 - 1.472	0.7	1.869	1.287 - 2.711	0.000681	0.761	0.502 - 1.149	0.196
AMR	0.976	0.827 - 1.151	0.771	2.313	1.834 - 2.921	1.54e-13	1.01	0.788 - 1.296	0.937
CAS	1.053	0.895 - 1.24	0.532	1.71	1.315 - 2.226	6.88e-05	0.875	0.675 - 1.134	0.313
EAS	1.002	0.878 - 1.143	0.981	1.531	1.278 - 1.834	1.42e-06	0.973	0.807 - 1.174	0.774
EUR	1.022	0.974 - 1.072	0.379	1.908	1.785 - 2.039	<2e-16	1.008	0.942 - 1.078	0.816
MDE	1.016	0.848 - 1.216	0.863	1.701	1.329 - 2.178	7.79e-06	0.908	0.703 - 1.171	0.456
SAS	1.019	0.714 - 1.458	0.916	1.009	0.682 - 1.490	0.759	1.095	0.700 - 1.715	0.691
AMP-PD	0.984	0.863 - 1.120	0.8027	1.802	1.519 - 2.139	1.55e-11	1.01	0.859 - 1.210	0.8258
Abbreviations: PD, Parkinson's disease; EUR, European; AAC, African American; AFR, African; AJ, Ashkenazi Jews; AMR, Admixed American/Latin American; CAS, Central Asian; EAS, East Asian; MDE, Middle Eastern; SAS, South Asian; GP2, Global Parkinson's Genetics Program; AMP-PD, Accelerating Medicines Partnership - Parkinson Disease; OR, Odds ratio; CI, Confidence interval
																				0
																				0
																				0
																				0
																				0
																				0
																				0
																				0
																				0
																				0

### Sheet: Supplementary table 8
Supplementary table 8: Genotype and allele frequencies and logistic regression output of PGLYRP2 rs892145 in males
									GLM AGE + PC1-5
Ancestry	Genotype	PD (N)	Control (N)	Carrier freq. (PD)	Carrier freq. (Controls)	Allele	Allele freq. (PD)	Allele freq. (Controls)	OR	95% CI	p-value	Bonf.
AAC	A/A	133	116	0.395833	0.408451	A	0.616071	0.646127	1	Ref.	NA	NA
	A/T	148	135	0.440476	0.475352	T	0.383929	0.353873	1.183	0.934 - 1.499	0.163	1
	T/T	55	33	0.16369	0.116197
AFR	A/A	652	770	0.356674	0.349523	A	0.592724	0.593509	1	Ref.	NA	NA
	A/T	863	1075	0.472101	0.487971	T	0.407276	0.406491	0.978	0.893 - 1.072	0.64	1
	T/T	313	358	0.171225	0.162506
AJ	A/A	602	57	0.491028	0.419118	A	0.695759	0.654412	1	Ref.	NA	NA
	A/T	502	64	0.409462	0.470588	T	0.304241	0.345588	0.821	0.630 - 1.069	0.144	1
	T/T	122	15	0.0995106	0.110294
AMR	A/A	534	230	0.414918	0.489362	A	0.65035	0.693617	1	Ref.	NA	NA
	A/T	606	192	0.470862	0.408511	T	0.34965	0.306383	0.992	0.823 - 1.196	0.933	1
	T/T	147	48	0.114219	0.102128
CAS	A/A	171	184	0.389522	0.37551	A	0.636674	0.621429	1	Ref.	NA	NA
	A/T	217	241	0.494305	0.491837	T	0.363326	0.378571	0.936	0.765 - 1.145	0.519	1
	T/T	51	65	0.116173	0.132653
EAS	A/A	839	332	0.442044	0.406863	A	0.660695	0.65625	1	Ref.	NA	NA
	A/T	830	407	0.437302	0.498775	T	0.339305	0.34375	0.988	0.864 -1.129	0.857	1
	T/T	229	77	0.120653	0.0943627
EUR	A/A	7573	2009	0.398327	0.406269	A	0.634363	0.642467	1	Ref.	NA	NA
	A/T	8975	2336	0.47207	0.472396	T	0.365637	0.357533	1.029	0.982 - 1.079	0.233	1
	T/T	2464	600	0.129602	0.121335
MDE	A/A	275	371	0.422427	0.440618	A	0.658218	0.657957	1	Ref.	NA	NA
	A/T	307	366	0.471582	0.434679	T	0.341782	0.342043	0.907	0.754 - 1.090	0.298	1
	T/T	69	105	0.105991	0.124703
SAS	A/A	180	121	0.498615	0.502075	A	0.693906	0.715768	1	Ref.	NA	NA
	A/T	141	103	0.390582	0.427386	T	0.306094	0.284232	1.133	0.864 - 1.487	0.366	1
	T/T	40	17	0.110803	0.0705394
AMP-PD	A/A	585	559	0.409951	0.40625	A	0.635249	0.638081	1	Ref.	NA	NA
	A/T	643	638	0.450596	0.463663	T	0.364751	0.361919	0.998	0.89 - 1.12	0.975	1
	T/T	199	179	0.139453	0.130087
Abbreviations: PD, Parkinson's disease; EUR, European; AAC, African American; AFR, African; AJ, Ashkenazi Jews; AMR, Admixed American/Latin American; CAS, Central Asian; EAS, East Asian; MDE, Middle Eastern; SAS, South Asian; GP2, Global Parkinson's Genetics Program; AMP-PD, Accelerating Medicines Partnership - Parkinson Disease; OR, Odds ratio; CI, Confidence interval; Bonf., Bonferroni adjusted…

### Sheet: Supplementary table 9
Supplementary table 9: Genotype and allele frequencies and logistic regression output of PGLYRP2 rs892145 in females
									GLM AGE + PC1-5
Ancestry	Genotype	PD (N)	Control (N)	Carrier freq. (PD)	Carrier freq. (Controls)	Allele	Allele freq. (PD)	Allele freq. (Controls)	OR	95% CI	p-value	Bonf.
AAC	A/A	91	180	0.443902	0.354331	A	0.646341	0.593504	1	Ref.	NA	NA
	A/T	83	243	0.404878	0.478346	T	0.353659	0.406496	0.838	0.652 - 1.078	0.169	1
	T/T	31	85	0.15122	0.167323
AFR	A/A	299	767	0.378003	0.368927	A	0.611252	0.611111	1	Ref.	NA	NA
	A/T	369	1007	0.466498	0.484367	T	0.388748	0.388889	0.964	0.852 - 1.090	0.558	1
	T/T	123	305	0.155499	0.146705
AJ	A/A	311	58	0.502423	0.522523	A	0.708401	0.720721	1	Ref.	NA	NA
	A/T	255	44	0.411955	0.396396	T	0.291599	0.279279	1.052	0.762 - 1.454	0.757	1
	T/T	53	9	0.085622	0.0810811
AMR	A/A	379	431	0.433143	0.474147	A	0.655429	0.670517	1	Ref.	NA	NA
	A/T	389	357	0.444571	0.392739	T	0.344571	0.329483	0.962	0.814 - 1.137	0.652	1
	T/T	107	121	0.122286	0.133113
CAS	A/A	193	327	0.381423	0.40172	A	0.617589	0.626536	1	Ref.	NA	NA
	A/T	239	366	0.472332	0.449631	T	0.382411	0.373464	1.033	0.876 - 1.217	0.702	1
	T/T	74	121	0.146245	0.148649
EAS	A/A	679	401	0.410768	0.419456	A	0.6464	0.654289	1	Ref.	NA	NA
	A/T	779	449	0.471264	0.469665	T	0.3536	0.345711	1.007	0.880 - 1.151	0.924	1
	T/T	195	106	0.117967	0.110879
EUR	A/A	4417	2310	0.392902	0.398688	A	0.631471	0.636434	1	Ref.	NA	NA
	A/T	5364	2755	0.477139	0.475492	T	0.368529	0.363566	1.023	0.975 - 1.074	0.358	1
	T/T	1461	729	0.129959	0.12582
MDE	A/A	205	525	0.452539	0.421348	A	0.65894	0.646067	1	Ref.	NA	NA
	A/T	187	560	0.412804	0.449438	T	0.34106	0.353933	1.011	0.845 - 1.208	0.909	1
	T/T	61	161	0.134658	0.129213
SAS	A/A	104	79	0.509804	0.537415	A	0.720588	0.717687	1	Ref.	NA	NA
	A/T	86	53	0.421569	0.360544	T	0.279412	0.282313	1.028	0.712 - 1.482	0.884	1
	T/T	14	15	0.0686275	0.102041
AMP-PD	A/A	323	573	0.39199	0.392735	A	0.631068	0.631597	1	Ref.	NA	NA
	A/T	394	697	0.478155	0.477724	T	0.368932	0.368403	0.967	0.845 - 1.107	0.63	1
	T/T	107	189	0.129854	0.129541
Abbreviations: PD, Parkinson's disease; EUR, European; AAC, African American; AFR, African; AJ, Ashkenazi Jews; AMR, Admixed American/Latin American; CAS, Central Asian; EAS, East Asian; MDE, Middle Eastern; SAS, South Asian; GP2, Global Parkinson's Genetics Program; AMP-PD, Accelerating Medicines Partnership - Parkinson Disease; OR, Odds ratio; CI, Confidence interval; Bonf., Bonferroni adjusted…

### Sheet: Supplementary Table 10
Supplementary table 10: Association of PGLYRP2 rs959117 (chr19:15478517:C:T_T) and its interaction with sex across ancestries
Ancestry	Main Effect of rs959117			Main Effect of Sex (Reference: Male)			Interaction (Sex × Variant)
	OR	95% CI	p-value	OR	95% CI	p-value	OR	95% CI	p-value
AAC	1.037	0.819 - 1.315	0.762	0.537	0.355 - 0.808	0.002977	0.655	0.462 -0.926	0.017
AFR	1.043	0.953 - 1.142	0.355	0.538	0.450 - 0.644	1.44e-11	0.95	0.820 - 1.101	0.497
AJ	0.852	0.650 - 1.111	0.24	0.49	0.278 - 0.863	0.013	1.239	0.835 - 1.841	0.287
AMR	0.914	0.756 - 1.103	0.353	0.374	0.254 - 0.547	4.76e-07	1.11	0.861 - 1.431	0.421
CAS	0.934	0.747 - 1.168	0.549	0.559	0.348 - 0.897	0.016	1.087	0.811 - 1.457	0.576
EAS	1.147	0.980 - 1.340	0.0859	0.97	0.682 - 1.378	0.865	0.774	0.624 - 0.959	0.019
EUR	0.983	0.941 - 1.027	0.45	0.503	0.464 - 0.546	< 2e-16	1.021	0.958 - 1.087	0.525
MDE	1.09	0.906 - 1.312	0.361	0.689	0.459 - 1.031	0.071	0.926	0.709 - 1.210	0.572
SAS	0.882	0.684 - 1.135	0.332	0.809	0.426 - 1.540	0.518	1.155	0.746 - 1.790	0.517
